# Cerebrospinal fluid total tau levels indicate aberrant neuronal plasticity in Alzheimer’s disease

**DOI:** 10.1101/2020.10.29.20211920

**Authors:** Pieter Jelle Visser, Lianne M. Reus, Johan Gobom, Iris Jansen, Ellen Dicks, Magda Tsolaki, Frans R.J. Verhey, Julius Popp, Pablo Martinez-Lage, Rik Vandenberghe, Alberto Lleó, José Luís Molinuevo, Sebastiaan Engelborghs, Yvonne Freund-Levi, Lutz Froelich, Kristel Sleegers, Valerija Dobricic, Shengjun Hong, Simon Lovestone, Johannes Streffer, Stephanie J.B. Vos, Isabelle Bos, ADNI, August B. Smit, Kaj Blennow, Philip Scheltens, Charlotte E. Teunissen, Lars Bertram, Henrik Zetterberg, Betty M. Tijms

## Abstract

Alzheimer’s disease (AD) is characterised by abnormal amyloid beta and tau processing. Previous studies reported that cerebrospinal fluid (CSF) total tau (t-tau) levels vary between patients. Here we show that CSF t-tau variability is associated with distinct impairments in neuronal plasticity mediated by gene repression factors SUZ12 and REST. AD individuals with abnormal t-tau levels have increased CSF concentrations of plasticity proteins regulated by SUZ12 and REST. AD individuals with normal t-tau, on the contrary, have decreased concentrations of these plasticity proteins and increased concentrations in proteins associated with blood-brain and blood CSF-barrier dysfunction. Genomic analyses suggested that t-tau levels in part depend on genes involved in gene expression. The distinct plasticity abnormalities in AD as signaled by t-tau urge the need for personalised treatment.
