## Supplemental table 1 for "Cerebrospinal fluid total tau levels indicate aberrant neuronal plasticity in Alzheimer’s disease"

### Sheet: sTable1a_Total_sample
Supplement table 1a. Characteristics of individuals with available cerebrospinal fluid (CSF) measurements at first visit.
ADNI		All		Normal cognition		Mild cognitive impairment		Dementia
Characteristic	Controls n = 192	A+t- n = 368	A+t+ n = 401	A+t- n=107	A+t+ n=49	A+t- n=196	A+t+ n=207	A+t- n=65	A+t+ n=145
Age	72.8 (5.8)	73.7 (7.1) a	74.2 (7.3) a	73.9 (5.8)	77 (5.4) a,c	73.1 (7.3) d	73.5 (7.1) d	75.4 (8.1) a,e	74.2 (8) d
Female, n (%)	94 (49%)	143 (39%) a	196 (49%) b	60 (56%)	26 (53%)	66 (34%) a,c,d	97 (47%) e	17 (26%) a,c,d,f	73 (50%) e,g
Education years	16.6 (2.7)	16.3 (2.7)	15.5 (2.8) a, b	16.2 (2.6)	16.2 (2.5)	16.3 (2.8)	15.8 (2.8) a	16.5 (2.8)	15 (2.9) a,c,d,e,f,g
APOEe4 carrier, n (%)	27 (14%)	206 (56%) a	280 (70%) a, b	48 (45%) a	24 (49%) a	111 (57%) a	150 (72%) a,c,d,e	47 (72%) a,c,d,e	106 (73%) a,c,d,e
MMSE	29 (1.2)	27 (2.5) a	26 (2.9) a, b	29 (1)	29.1 (1.4)	27.6 (1.8) a,c,d	27.2 (1.9) a,c,d,e	23.6 (1.9) a,c,d,e,f	23.1 (2) a,c,d,e,f
Logical memory delayed recall	13.3 (3.2)	7.2 (5) a	4.4 (4.7) a, b	12.6 (3.2)	13.4 (3.4)	6.2 (3.3) a,c,d	4.4 (3.5) a,c,d,e	1.3 (1.8) a,c,d,e,f	1.3 (1.7) a,c,d,e,f
Z score abeta42	0 (1)	-3.6 (1) a	-4 (0.8) a, b	-3.3 (1) a	-3.6 (0.9) a,c	-3.7 (1) a,c	-4 (0.8) a,c,d,e	-4 (0.8) a,c,d,e	-4.2 (0.8) a,c,d,e
Z score t-tau	0 (1)	0.6 (1.2) a	6.1 (3.4) a, b	0 (1.2)	4.6 (1.9) a,c	0.7 (1.2) a,c,d	6.1 (3.4) a,c,d,e	1 (1) a,c,d,f	6.6 (3.5) a,c,d,e,g
Z score p-tau	0 (1)	0.8 (1.7) a	3.1 (2.6) a, b	0.6 (1.6) a	2.9 (2.4) a,c	0.9 (1.8) a,d	3 (2.2) a,c,e	1 (1.5) a,d,f	3.2 (3) a,c,e,g
CSF proteomics available, n (%)	49 (26%)	84 (23%)	120 (29%)	20 (19%)	12 (24%)	43 (22%)	63 (30%)	21 (32%)	45 (31%)
GWAS available, n (%)	102 (53%)	238 (65%)	246 (61%)	63 (59%)	34 (69%)	138 (70%)	145 (70%)	37 (57%)	67 (46%)
Tau pet available, n %)	36 (19%)	39 (11%)	24 (6%)	22 (21%)	8 (16%)	17 (9%)	16 (8%)	0 (0%)	0 (0%)
Repeated CSF available, n (%)	98 (51%)	184 (50%)	217 (54%)	45 (42%)	27 (55%)	110 (56%)	133 (64%)	29 (44%)	57 (39%)
CSF average years repeated	3.0 (1.7)	2.3 (1.4)	2.3 (1.4)	2.8 (1.6)	2.9 (1.7)	2.3 (1.3)	2.4 (1.4)	1.7 (0.9)	1.6 (0.8)
CSF number repeated sampling	2.6 (1.0)	2.4 (0.9)	2.4 (0.8)	2.6 (1.0)	2.5 (1.10	2.4 (0.9)	2.4 (0.8)	2.3 (0.7)	2.2 (0.5)
Repeated cognition available, n (%)	190 (99%)	357 (97%)	384 (96%)	106 (99%)	46 (94%)	191 (97%)	202 (98%)	60 (92%)	136 (94%)
Cognition average years repeated	5.9 (3.1)	4.4 (2.6)	4.0 (4.5)	5.4 (3.0)	5.9 (2.9)	4.4 (2.2)	4.5 (2.3)	1.7 (0.8)	1.7 (0.7)
Cognition number repeated sampling	5.7 (2.6)	5.2 (2.2)	5.0 (2.2)	5.2 (2.4)	5.8 (2.6)	5.8 (2.0)	5.9 (2.1)	3.4 (0.8)	3.4 (0.8)
Repeated MRI available, n (%)	79 (41%)	170 (46%)	217 (54%)	41 (38%)	16 (33%)	79 (40%)	98 (47%)	50 (77%)	103 (71%)
MRI average years repeated	3.3 (1.0)	2.6 (1.2)	2.4 (1.1)	3.1 (1.0)	3.4 (0.9)	2.9 (1.1)	2.9 (1.0)	1.5 (0.6)	1.5 (0.6)
MRI number repeated sampling	5 (1.0)	4.6 (1.4)	4.4 (1.4)	4.8 (0.9)	5.3 (0.9)	5.2 (1.3)	5.2 (1.4)	3.4 (0.9)	3.5 (0.9)
Repeated FDG PET available, n (%)	83 (43%)	167 (45%)	157 (39%)	48 (45%)	20 (41%)	97 (49%)	92 (44%)	19 (29%)	45 (31%)
FDG average years repeated	3.7 (2.0	2.9 (1.7)	3.1 (1.8)	3.3 (1.8)	3.8 (2.3)	3.0 (1.7)	3.4 (1.7)	1.7 (0.5)	1.9 (0.4)
FDG number repeated sampling	3.2 (1.9	3.2 (1.8)	3.4 (1.9)	3.0 (1.7)	3.2 (1.9)	3.4 (1.9)	3.6 (2.2)	3.2 (0.8)	3.1(1.0)
Repeated amyloid PET available, n (%)	99 (52%)	143 (39%)	122 (30%)	51 (48%)	20 (41%)	88 (45%)	85 (41%)	4 (6%)	17 (12%)
Amyloid PET average years repeated	2.4 (0.8)	2.5 (0.8)	2.5 (0.9)	2.2 (0.6)	2.4 (0.8)	2.7 (0.9)	2.6 (0.9)	2.0 (0.0)	2.0 (0.0)
Amyloid PET number repeated sampling	2.1 (0.3)	2.2 (0.4)	2.2 (0.4)	2.1 (0.2)	2.2 (0.4)	2.2 (0.4)	2.2 (0.4)	2 (0.0)	2 (0.0)
EMIF-AD MBD		All		Normal cognition		Mild cognitive impairment		Dementia
Characteristic	Controls n = 188	A+t- n = 224	A+t+ n = 387	A+t- n=91	A+t+ n=33	A+t- n=103	A+t+ n=223	A+t- n=30	A+t+ n=131
Age, mean(sd)	61.6 (7.5)	66 (9.2) a	70.6 (7.6) a,b	61.8 (8.4)	69.7 (6.2) a,c	68.5 (8.3) a,c	71.2 (7.2) a,c,e	69.8 (10.3) a,c	69.7 (8.6) a,c
Female, n (%)	119 (63%)	123 (55%)	216 (56%)	54 (59%)	16 (48%)	51 (50%) a	126 (57%)	18 (60%)	74 (56%)
Education years ''	12.5 (4)	11.6 (3.7) a	10.8 (4) a,b	13 (3.6)	11.1 (3.8) c	10.8 (3.4) a,c	10.9 (4) a,c	9.6 (3.1) a,c	10.6 (4.1) a,c
APOEe4 carrier, n (%) '''	36 (21%)	106 (49%) a	231 (61%) a,b	50 (56%) a	18 (56%) a	35 (36%) a,c	136 (63%) a,c,e	21 (70%) a,e	77 (59%) a,c,e
MMSE''''	28.8 (1.3)	27 (3.3) a	24.7 (4.2) a,b	29 (1)	28.6 (1.4)	26.7 (2.6) a,c,d	25.9 (2.6) a,c,d,e	22 (4.3) a,c,d,e,f	21.5 (4.9) a,c,d,e,f
Memory delayed'''''	-0.3 (1.2)	-0.8 (1.4) a	-1.7 (1.5) a,b	-0.1 (1.2)	0 (1.3)	-1 (1.3) a,c,d	-1.5 (1.4) a,c,d,e	-2 (1.3) a,c,d,e	-2.5 (1.1) a,c,d,e,f
Z score abeta	0 (1)	-1.8 (1) a	-2.6 (0.6) a,b	-1.8 (0.8) a	-2.4 (0.7) a,c	-1.8 (1.2) a,d	-2.6 (0.5) a,c,e	-2.2 (0.7) a,c,e,f	-2.7 (0.6) a,c,e,g
Z score t-tau	0 (1)	0 (1.3)	6.8 (4.8) a,b	-0.3 (1.3)	5.3 (5.7) a,c	0.1 (1.3) d	6.3 (4.1) a,c,e	0.5 (1.1) d,f	8.1 (5.6) a,c,d,e,f,g
Z score p-tau ''''	0 (1)	-0.2 (1.3)	3.2 (2.4) a,b	-0.5 (1.1)	2.6 (2.4) a,c	-0.1 (1.2) d	3.2 (2.2) a,c,e	0.3 (2.1) c,d,f	3.4 (2.7) a,c,d,e,g
CSF proteomics available, n (%)	82 (39%)	77 (38%)	151 (39%)	36 (51%)	21 (70%)	24 (23%)	68 (30%)	17 (57%)	62 (47%)
GWAS available, n (%)	87 (46%)	155 (69%)	294 (76%)	57 (63%)	20 (61%)	74 (72%)	170 (76%)	24 (80%)	104 (79%)
CSF values were standardised according to the mean and standard deviation of the control group (normal cognition, CSF abeta1-42 and total tau)
Data are mean (SD) unless specified otherwise
MMSE=mini-mental state examination; a+t+ = abnormal CSF abeta 1-42 and abnormal total tau; a+t- = abnormal CSF abeta 1-42 and normal total tau
‘ is missing for n=8; '' is missing for n=63; ''' is missing for n=34; '''' is missing for n=5; ''''' is missing for n= 200
a compared to controls with p <.05,
b compared to all a+t- with p <.05,
c compared to CN a+t- with p <.05,
d compared to CN a+t+ with p <.05,
f compared to MCI a+t+ with p <.05,
g compared to Dementia a+t- with p <.05.

### Sheet: sTable1b_Proteomic subsample
Supplement table 1b Characteristics of individuals with available CSF proteomics.
ADNI		All		Normal cognition		Mild cognitive impairment		Dementia
Characteristic	Controls n=49	A+t- n=84	A+t+ n=120	A+t- n=20	A+t+ n=12	A+t- n=43	A+t+ n=63	A+t- n=21	A+t+ n=45
Age	75.4 (5.6)	75.1 (6.8)	74.5 (7.3)	74.8 (5.5)	78.2 (5.2)	75.4 (6.9)	74 (7.5)	74.9 (8.1)	74.3 (7.3)
Female (n, %)	23 (47%)	31 (37%)	51 (44%)	12 (60%)	3 (25%)	13 (30%) c	26 (41%)	6 (29%)	22 (54%)
Education, years	15.5 (2.8)	15.9 (3.2)	15.5 (2.9)	15 (3.6)	16.9 (2.5)	16.3 (3.2)	15.6 (2.9)	15.8 (2.8)	15 (2.9) d,e
APOE e4 carrier (n, %)	5 (10%)	50 (60%) a	81 (70%) a	10 (50%) a	6 (50%) a	24 (56%) a	44 (70%) a	16 (76%) a	31 (76%) a
MMSE	29 (1)	26.5 (2.6) a	25.9 (2.6) a	28.9 (1.1)	29.6 (0.7)	26.9 (1.8) a,c,d	26.7 (1.7) a,c,d	23.2 (1.9) a,c,d,e.f	23.5 (1.8) a,c,d,e.f
Memory delayed	12.2 (3.7)	5.3 (5.1) a	3.2 (4.6) a,b	12.8 (3.2)	14.4 (4.3) a	4 (2.7) a,c,d	2.5 (2.5) a,c,d,e	1 (1.9) a,c,d,e.f	1 (1.6) a,c,d,e.f
Z score Abeta 1-42, pg/ml	0.4 (1.1)	-3.7 (0.9) a	-3.9 (0.8) a	-3.2 (0.8) a	-3.6 (1.3) a	-3.8 (0.9) a,c	-3.9 (0.7) a,c	-3.9 (0.9) a,c	-4 (0.9) a,c
Z score T-tau, pg/ml	0.2 (0.9)	0.9 (1.1)	6 (3.1) a,b	0.7 (1.3)	4 (1.4) a,c	0.9 (1.1) d	6 (3.1) a,c,d,e	1 (1.1) d.f	6.6 (3.3) a,c,d,e,g
Z score P-tau, pg/ml '	-0.5 (0.8)	0.3 (1.2) a	1.9 (1.5) a,b	-0.1 (1.1)	1.5 (1.3) a,c	0.4 (1.3) a,d	1.9 (1.1) a,c,e	0.3 (0.9) a,d.f	2.1 (2) a,c,e,g
EMIF-AD MBD		All		Normal cognition		Mild cognitive impairment		Dementia
Characteristic	Controls n = 82	A+t- n = 77	A+t+ n = 151	A+t- n=36	A+t+ n=21	A+t- n=24	A+t+ n=68	A+t- n=17	A+t+ n=62				s
Age	61.1 (7.3)	66.1 (8.7) a	69.2 (7.1) a,b	64 (9)	69.8 (6.4) a,c	68.4 (8.5) a,c,d	70.9 (6) a,c	67.1 (7.5) a	67.2 (7.9) a,c,f
Female (n, %)	35 (43%)	32 (42%)	70 (46%)	13 (36%)	11 (52%)	11 (46%)	31 (46%)	8 (47%)	28 (45%)
Education, years	11.9 (3.5)	11.2 (3.3)	11.1 (3.6)	12.7 (3.5)	11.1 (3.5)	10.3 (2.8) a,c	11.4 (3.4)	9.3 (1.8) a,c,f	10.9 (3.9) c
APOE e4 carrier ‘' (n, %)	14 (22%)	44 (63%) a	96 (69%) a	20 (57%) a	12 (63%) a	8 (44%)	44 (73%) a,e	16 (94%) a,c,e	40 (66%) a,g
MMSE '	28.6 (1.3)	26.9 (3.5) a	24.9 (3.9) a,b	28.9 (1)	28.5 (1.4)	27.2 (2.4) a,c	26.2 (2.7) a,c,d	22.5 (4.3) a,c,d,e,f	22.1 (3.9) a,c,d,e,f
Memory delayed ‘’'	0.3 (1.1)	-0.6 (1.5) a	-1.5 (1.5) a,b	0.3 (1)	0.5 (1)	-1 (1.2) a,c,d	-1.3 (1.2) a,c,d	-2.1 (1.3) a,c,d,e,f	-2.4 (1) a,c,d,e,f
Z score Abeta 1-42, pg/ml	0 (1)	-2 (2.3) a	-3.2 (0.6) a,b	-2.2 (1.1) a	-3.1 (0.9) a,c	-1.3 (3.8) a,c,d	-3.3 (0.5) a,c,e	-2.4 (0.9) a,e,f	-3.2 (0.7) a,c,e,g
Z score T-tau, pg/ml	0 (1)	0 (1.4)	6.7 (4.2) a,b	-0.2 (1.5)	5.4 (4.9) a,c	-0.2 (1.4) d	6 (2.9) a,c,e	0.7 (1.2) d,f	7.8 (4.8) a,c,d,e,f,g
Z score P-tau, pg/ml	0 (1)	-0.1 (1.2)	3.2 (2.2) a,b	-0.3 (1.2)	2.7 (2.5) a,c	0 (1.2) d	3.2 (1.8) a,c,e	0.1 (1.1) d,f	3.5 (2.4) a,c,e,g
CSF values were standardised according to the mean and standard deviation of the control group (normal cognition, CSF abeta1-42 and total tau)
Data are mean (SD) unless specified otherwise
MMSE=mini-mental state examination; a+t+ = abnormal CSF abeta 1-42 and abnormal total tau; a+t-= abnormal CSF abeta 1-42 and normal total tau
‘ is missing for n =5; ‘' is missing for n =1; ‘’' is missing for n=49.
a compared to controls with p <.05,
b compared to all a+t- with p <.05,
c compared to CN a+t- with p <.05,
d compared to CN a+t+ with p <.05,
e compared to MCI a+t- with p <.05,
f compared to MCI a+t+ with p <.05,
g compared to Dementia a+t- with p <.05.

### Sheet: sTable 1c_CSF_cutpoints
Supplement table 1c Abeta42 Cut-point definition
Studyname	Assay	Previous cut-off	New cut-off
Amsterdam Dementia Cohort (Tijms et al., 2018)	Innotest	< 640	< 813
DESCRIPA	Innotest	< 550	< 550
EDAR	Alzbio3	< 389	< 316
GAP	Innotest	< 550	< 655
Lausanne	Innotest	< 690	< 752
Leuven	Innotest	not determined	< 626
Maastricht	Innotest	< 500	< 775
Barcelona ST PAU	Innotest	<550	< 657
See for detailed description of single studies: Bos I, et al. The EMIF-AD Multimodal Biomarker Discovery study: design, methods and cohort characteristics. Alzheimer's Research & Therapy. 2018;10(1):207.
