## Supplemental table 7 for "Cerebrospinal fluid total tau levels indicate aberrant neuronal plasticity in Alzheimer’s disease"

### Sheet: Sheet1
Supplemental Table 7. Data used in heatmap in figure 2 and sFigure 3.		Figure 2 column 1-2		Figure 2 column 3-4		Figure 2 column 5-6		Figure 2 column 7-8		Figure 2 column 9	Figure 2 column 10-19												sFigure 2 column 1-2		sFigure 2 column 3-4		sFigure 2 column 5-6
											% of proteins associated with the biological process that differ between a+t+ and a+t- with predominant expression in neurons, astrocytes, oligodendrocytes, microglia/macrophages, or endothelial cells
		P-value of enrichment for processes associated with increased proteins in a+t+ vs CN (red) or decreased proteins in a+t+ vs CN (green)		P-value of enrichment for processes associated with increased proteins in a+t- vs CN (red) or decreased proteins in a+t- vs CN (green)		P-value of enrichment for processes associated with increased proteins in preclinical a+t+ vs CN (red) or decreased proteins in preclinical a+t+ vs CN (green)		P-value of enrichment for processes associated with increased proteins in preclinical a+t- vs CN (red) or decreased proteins in preclinical a+t- vs CN (green)		Self-contained p-value (red p<0.05) of MAGMA geneset score that differed between a+t+ and a+t- based on the GWAS	Neuron		Astrocyte		Oligodendrocyte		Microglia/macrophage		Endothelial cell		Number proteins with cell-type specific expression for cell type analysis		P-value of enrichment for processes associated with increased proteins in a+t+ vs a+t- or decreased proteins in a+t+ vs a+t- (green)		Processes associated with a+t+ proteins of which concentration increase (red) or decrease (green) with increasing disease severity		Processes associated with a+t- proteins of which concentration increase (red) or decrease (green) with increasing disease severity
Sort		EMIF-AD	ADNI	EMIF-AD	ADNI	EMIF-AD	ADNI	EMIF-AD	ADNI	Pooled EMIF-AD and ADNI	EMIF-AD	ADNI	EMIF-AD	ADNI	EMIF-AD	ADNI	EMIF-AD	ADNI	EMIF-AD	ADNI	EMIF-AD	ADNI	EMIF-AD	ADNI	EMIF-AD	ADNI	EMIF-AD	ADNI
1	SUZ12	4.522e-12	0.006762	1.203E 25	0.009298	1.693e-12	0.01429	2.829e-08	0.04151	NA	0.68	0.76	0.14	0.07	0.02	0	0.06	0.1	0.1	0.07	69	29	3.369E 30	7.205e-05	6.034e-11	3.971e-05	3.694e-16	8.104e-07
2	REST	6.97e-10	0.000465	1.436e-15	1.967e-05	9.506e-13	0.001012	4.727e-05	0.02359	NA	0.78	0.81	0.09	0.12	0.07	0	0.01	0.07	0.04	0.04	81	26	3.383E 19	0.0009569	7.526E 18	4.795e-05	1.368E 17	4.133e-07
3	Nervous system development (GO:0007399)	9.7E 37	2.75e-13	3.98E 37	1.34e-10	3.59E 31	1.46e-11	0.000712	0.00634	0.022212	0.57	0.49	0.18	0.14	0.11	0.09	0.08	0.17	0.06	0.11	180	65	7.33E 46	2.4e-14	1.04e-14	1.06e-06	2.9E 24	7.15e-06
4	Axonogenesis (GO:0007409)	8.9e-17	5.93e-07	4.55E 24	5.22e-07	1.59e-13	1.33e-05	9.14e-05	0.00214	0.53086	0.54	0.57	0.17	0.21	0.14	0.11	0.08	0.07	0.06	0.04	63	28	1.8E 21	4.1e-07	3.13e-07	3.62e-07	1.85e-14	0.000278
5	Synapse assembly (GO:0007416)	2.99e-06	8.11e-06	1.61e-08	0.000593	3.33e-07	0.0308	0.021	NS	0.036917	0.79	0.69	0.15	0.08	0.12	0.08	0	0	0.06	0.15	38	13	3.96e-10	4.29e-05	1.58e-07	0.0143	6.45e-06	2.43e-05
6	Myelination (GO:0042552)	0.00116	0.00169	NS	0.00784	0.0111	0.00708	NS	NS	0.21875	0.15	0.2	0.38	0.4	0.46	0.3	0	0.1	0	0	13	10	0.00117	0.000764	NS	NS	NS	2.58e-07
7	Gliogenesis (GO:0042063)	8.93e-05	0.000242	0.00954	NS	0.000488	0.0154	NS	NS	0.014865	0.42	0.6	0.37	0.16	0.11	0.07	0.05	0.13	0.05	0.07	19	15	1.55e-07	4.24e-05	NS	NS	NS	0.000572
8	Angiogenesis (GO:0001525)	0.0103	0.0176	0.000393	0.000323	NS	NS	NS	NS	0.11787	0.19	0.15	0.28	0.35	0.17	0.1	0.17	0.3	0.19	0.1	36	20	1.54e-08	1.34e-05	NS	0.0209	NS	2.58e-07
9	Cell cycle (GO:0007049)	0.0281	NS	0.00437	NS	NS	NS	NS	NS	0.045223	0.57	0.7	0.22	0.1	0.13	0.1	0.09	0.1	0	0	23	10	1.16e-05	NS	NS	NS	0.025	0.000572
10	Gene expression (GO:0010467)	0.00349	NS	0.000854	NS	NS	NS	NS	NS	0.0059092	0.43	0.3	0.29	0.24	0.05	0.07	0.17	0.28	0.07	0.11	101	7	2.64e-06	NS	NS	NS	NS	0.028
11	Cell adhesion (GO:0007155)	3.75E 38	2.94e-14	2.03E 50	2.71e-11	3.27e-16	9.7e-12	8.07e-08	0.00339	0.013169	0.44	0.48	0.19	0.13	0.15	0.11	0.12	0.15	0.1	0.13	154	46	5.33E 63	1.05e-14	2.8e-14	6.66e-06	2.82E 36	0.000572
12	Extracellular matrix organization (GO:0030198)*	2.76e-08	0.00129	0.000221	0.00908	NS	0.0272	0.0298	NS	0.032493	0.14	0.29	0.26	0.24	0.12	0	0.21	0.29	0.28	0.18	43	17	1.34e-17	1.84e-08	NS	NS	0.0205	NS
13	MAPK cascade (GO:0000165)	0.0413	0.0212	NS	NS		NS	NS	NS	0.11325	0.45	0.42	0.3	0.26	0.08	0.03	0.12	0.26	0.05	0.03	60	31	0.00403	0.00714	NS	NS	NS	NS
14	Regulation of MAPK cascade (GO:0043408)	0.014	2.37e-05	3.56e-07	0.00023	0.00513	NS	NS	0.0387	0.047959	0.4	0.4	0.32	0.32	0.1	0.04	0.12	0.2	0.06	0.04	50	25	1.03e-06	2.64e-07	NS	0.0172	NS	NS
15	Canonical glycolysis (GO:0061621)	1.28e-09	0.0179	NS	NS	8.74e-05	0.0145	NS	NS	0.52674	0.67	1	0.33	0	0	0	0	0	0	0	6	2	1.59e-07	0.0278	NS	NS	NS	NS
16	Cholesterol metabolic process (GO:0008203)	NS	NS	NS	NS	NS	NS	NS	NS	0.10237	0.44	0.78	0.22	0.22	0.05	0.07	0.11	0	0.22	0	9	9	0.000113	NS	NS	NS	NS	NS
17	Cytokine mediated signaling pathway (GO:0019221)	0.00777	4.82e-05	NS	0.00233	NS	0.017	NS	NS	0.23778	0.37	0.18	0.09	0.05	0.06	0	0.37	0.68	0.11	0.09	35	22	0.000135	5.38e-08	NS	0.0228	NS	0.028
18	Leukocyte activation (GO:0045321)	1.52e-09	3.26e-07	NS	0.0134	3.45e-05	0.0028	NS	NS	0.12966	0.33	0.38	0.14	0.15	0.07	0	0.41	0.44	0.04	0.03	69	34	5.75e-10	3.37e-08	NS	NS	NS	NS
19	Acute phase response (GO:0006953)	NS	NS	NS	NS	NS	NS	NS	NS	0.70105	0.33	0	0	0	0	0	0.33	1	0.33	0	3	2	1.3e-07	NS	NS	NS	6.45e-07	NS
20	Complement activation (GO:0006956)	1.18E 19	NS	0.045	NS	NS	NS	NS	NS	0.0082197	0.09	0	0.36	0.38	0	0	0.55	0.5	0	0.13	11	8	8.87E 33	0.0141	0.0463	NS	1.97e-09	NS
21	Blood coagulation (GO:0007596)	NS	NS	0.00112	NS	0.0296	NS	NS	NS	0.22217	0.25	0	0.25	0.5	0.25	0	0.25	0.38	0	0.13	8	8	1.19e-06	0.0124	NS	NS	1.14e-05	NS
22	Regulation of neuron apoptotic process (GO:0043523)	0.000901	NS	0.003	NS	0.0278	NS	NS	NS	0.11467	0.44	0.43	0.25	0	0.19	0.29	0.13	0.29	0	0	16	7	0.000959	0.00607	NS	NS	0.0189	NS
23	Regulation of protein insertion into mitochondrial membrane involved in apoptotic signaling pathway (GO:1900739)	0.0118	NS	NS	NS	NS	NS	NS	NS	0.33132	1	NA	0	NA	0	NA	0	NA	0	NA	3	NA	NS	NS	0.00768	NS	NS	NS
24	Reactive oxygen species metabolic process (GO:0072593)	NS	NS	NS	NS	NS	NS	NS	NS	0.50882	0.4	0.57	0.47	0.14	0	0	0.13	0.14	0	0.14	15	7	NS	0.0419	NS	NS	0.0381	NS
	Shown are FDR corrected p values of enrichment unless specified otherwise
	* For a+t vs CN and for a+t+ vs a+t ECM pathway was enriched for proteints that were increased and for proteins that were decreased. Here only the highest p value is used
	NS = not statistically significant
	TRIM28	9.349e-05				0.0306																	4.474e-05
	KLF4	0.006969																					0.0006581
	TCF3		0.01061			0.0312																	0.00535
	SALL4		0.03156				0.004256																	0.03494		0.001176		0.0003455
	ESR1																							0.03131
	NFE2L2																						0.0002247
	TP53					0.04722																	0.0006872		0.0047		0.01346
	SMAD4					0.00635																	0.006165
	EZH2																						0.007513
	SOX2																						0.01054
	PPARD																						0.02552
	Preclinical A+t >CNBuiten top 23:corfinication/epitghelial cell development
	NA = not applicable
	CN=control group with normal cognition, normal Aβ1-42 and t-tau; a+t+ = abnormal CSF Aβ1-42 and abnormal t-tau; a+t- = abnormal CSF Aβ1-42 and normal t-tau
